# Whole genome sequencing and transmission analysis of *Vibrio cholerae* isolates from Eastern and Southern Africa: a genomic epidemiology study

**DOI:** 10.1101/2024.03.28.24302717

**Authors:** Shaoming Xiao, Ahmed Abade, Waqo Boru, Watipaso Kasambara, John Mwaba, Francis Ongole, Mariam Mmanywa, Nídia Sequeira Trovão, Roma Chilengi, Geoffrey Kwenda, Christopher Garimoi Orach, Innocent Chibwe, Godfrey Bwire, O. Colin Stine, Aaron M. Milstone, Justin Lessler, Andrew S. Azman, Wensheng Luo, Kelsey Murt, David A. Sack, Amanda K. Debes, Shirlee Wohl

## Abstract

**Background:** Despite ongoing containment and vaccination efforts, cholera remains prevalent in many countries in sub-Saharan Africa. Part of the difficulty in containing cholera comes from our lack of understanding of how it circulates throughout the region, so this study uses genomic epidemiology to identify disease transmission patterns in Southern and Eastern Africa.

**Methods:** To better characterize regional transmission, we performed whole genome sequencing on 142 *Vibrio cholerae* samples of different sample types, each collected between 2007-2019 from five different countries in Southern and Eastern Africa. We obtained 114 high quality *V. cholerae* genomes that we combined with 1385 previously published genomes to conduct phylogenetic and other analyses used to better understand cholera transmission and circulation in Southeastern Africa.

**Findings:** We showed that *V. cholerae* sequencing can be successful from a variety of sample types and filled in spatial and temporal gaps in our understanding of circulating lineages, including providing some of the first sequences from the 2018-2019 outbreaks in Uganda, Kenya, Tanzania, and Malawi. Our results present a complex picture of cholera transmission in the region, with multiple lineages found to be co-circulating within several countries.

**Interpretations:** Our findings suggest that previously identified sporadic cases may be from larger, undersampled outbreaks, highlighting the need for careful examination of sampling biases and underscoring the need for continued and expanded cholera surveillance across the African continent.

**Funding:** Funding for this project was provided by the National Institutes of Health and the Bill and Melinda Gates Foundation.

**RESEARCH IN CONTEXT:** *Evidence before this study:* A comprehensive meta-analysis of *Vibrio cholerae* O1 published in 2017 identified 12 introductions of *V. cholerae* from Asia into Africa, designated as T1-T12 (or AFR1-AFR12). More recently, a study published in 2019 surveyed *V. cholerae* O1 from the 2016-2017 outbreak in Yemen and identified a 13th introduction, and studies from 2022 and 2023 identified the T14 and T15 sublineages, respectively. Existing *V. cholerae* genomic data includes sequences from the two publications referenced above, as well as 15 other publications referenced in that manuscript, which provide a representative set of *V. cholerae* O1 in the African continent and globally over time. Using PubMed searches for terms including (“Vibrio cholerae”) and (“Africa”) and (“Sequencing or Genomics”), we identified an additional four studies with publicly available genomic data from Africa, published after the genomic studies mentioned above and before July 2021. Although the initial cholera genomics efforts captured the continent-level landscape of *V. cholerae* diversity and more recent studies describe the transmission of *V. cholerae* within specific countries, few studies use genomic data to explore regional, multi-country transmission patterns on the African continent.

*Added value of this study:* This study generated 114 *V. cholerae* O1 genomes from samples collected in Kenya, Tanzania, Uganda, Malawi and Zambia from 2007-2019, allowing us to take a regional look at cholera transmission in Southern and Eastern Africa. Joint analysis of genomes from several different countries allowed us to better understand patterns of spread, including the potential emergence of new sublineages, and helped fill gaps in our understanding of how cholera moves on the African continent. Additionally, whereas most *V. cholerae* genomics studies rely on bacterial isolates for whole genome sequencing, we generated sequences from multiple sample types, indicating that commonly used low-cost sample preservation methods may be useful for genomic studies.

*Implications of all the available evidence:* Data generated from this study suggest a more complex picture of *V. cholerae* transmission in Southern and Eastern Africa than previously thought, and the need to carefully consider sampling limitations in our interpretation of *V. cholerae* genomic data. Additionally, our results highlight the importance of a coordinated, regional approach to cholera surveillance.
