## Supplementary Data 3 for "Whole genome sequencing and transmission analysis of *Vibrio cholerae* isolates from Eastern and Southern Africa: a genomic epidemiology study"

### Sheet: Sheet1
SampleID	Year	SampleType	ISO3	Location_level0	Location_level1	Location_level2	accession	meeting_criteria	sequencing_tech	reads_num	ref_cov_percentage	median_depth	batch
KEN-2007-002	2007	Qiagen isolate extract	KEN	Kenya	Homa Bay	Homa Bay	SAMN40623148	TRUE	Illumina	2576148	97.8	56	W202207
KEN-2007-005	2007	Qiagen isolate extract	KEN	Kenya	Homa Bay	Homa Bay	SAMN40623191	TRUE	Illumina	8733201	98.1	252	K2020
KEN-2007-006	2007	Qiagen isolate extract	KEN	Kenya	Homa Bay	Homa Bay	SAMN40623175	TRUE	Illumina	13902523	98.3	396	K2020
KEN-2007-008	2007	Boil extracted isolate	KEN	Kenya	West Pokot	West Pokot	SAMN40623176	TRUE	Illumina	2309586	97.4	57	W202207
KEN-2007-009	2007	Boil extracted isolate	KEN	Kenya	West Pokot	Kapenguria		FALSE	Illumina	134579	37.7	3	W202207
KEN-2008-001	2008	Boil extracted isolate	KEN	Kenya	Mandera	Mandera	SAMN40623165	TRUE	Illumina	4755017	97.9	112	W202207
KEN-2008-002	2008	Qiagen isolate extract	KEN	Kenya	Bungoma	Bungoma	SAMN40623174	TRUE	Illumina	35638799	98.2	846	K2020
KEN-2008-005	2008	Qiagen isolate extract	KEN	Kenya	Bungoma	Bungoma	SAMN40623178	TRUE	Illumina	19196022	98.2	505	K2020
KEN-2008-006	2008	Qiagen isolate extract	KEN	Kenya	Bungoma	Bungoma	SAMN40623150	TRUE	Illumina	13120929	97.9	291	W202207
KEN-2008-007	2008	Qiagen isolate extract	KEN	Kenya	Bungoma	Bungoma	SAMN40623151	TRUE	Illumina	11806171	97.6	269	W202207
KEN-2009-001	2009	Boil extracted isolate	KEN	Kenya	Kiambu	Ruiru	SAMN40623193	TRUE	Illumina	1137322	97.4	27	W202207
KEN-2009-006	2009	Boil extracted isolate	KEN	Kenya	Kitui	Kitui		FALSE	Illumina	143867	34	2	W202207
KEN-2009-007	2009	Boil extracted isolate	KEN	Kenya	Nairobi	Embakasi South	SAMN40623195	TRUE	Illumina	15316408	98.4	388	K2020
KEN-2009-013	2009	Boil extracted isolate	KEN	Kenya	West Pokot	West pokot	SAMN40623159	TRUE	Illumina	2002790	97.5	46	W202207
KEN-2009-015	2009	Boil extracted isolate	KEN	Kenya	Nairobi	Embakasi South	SAMN40623203	TRUE	Illumina	8131845	98.2	208	K2020
KEN-2009-017	2009	Boil extracted isolate	KEN	Kenya	Siaya	Rarieda	SAMN40623181	TRUE	Illumina	1561404	97.4	35	W202207
KEN-2009-035	2009	Qiagen isolate extract	KEN	Kenya	Siaya	Siaya	SAMN40623192	TRUE	Illumina	8850012	98.2	263	K2020
KEN-2009-043	2009	Boil extracted isolate	KEN	Kenya	Makueni	Makueni	SAMN40623182	TRUE	Illumina	1756142	97.4	43	W202207
KEN-2009-046	2009	Boil extracted isolate	KEN	Kenya	Kiambu	Kiambu	SAMN40623164	TRUE	Illumina	1767190	97.8	41	W202207
KEN-2009-048	2009	Boil extracted isolate	KEN	Kenya	West Pokot	Kapenguria		FALSE	Illumina	773987	97.4	17	W202207
KEN-2009-053	2009	Boil extracted isolate	KEN	Kenya	Nairobi	Starehe		FALSE	Illumina	143664	40.2	3	W202207
KEN-2009-055	2009	Boil extracted isolate	KEN	Kenya	Kwale	Msambweni	SAMN40623189	TRUE	Illumina	9410119	98.3	241	K2020
KEN-2009-061	2009	Boil extracted isolate	KEN	Kenya	Kwale	Msambweni	SAMN40623184	TRUE	Illumina	1821553	97.5	42	W202207
KEN-2009-065	2009	Boil extracted isolate	KEN	Kenya	Nairobi	Starehe		FALSE	Illumina	326244	55.3	4	W202207
KEN-2009-073	2009	Boil extracted isolate	KEN	Kenya	Nairobi	Mathare	SAMN40623172	TRUE	Illumina	87132749	98.3	1566	W202207
KEN-2009-077	2009	Boil extracted isolate	KEN	Kenya	Nairobi	Mbagathi	SAMN40623156	TRUE	Illumina	5038959	97.9	116	W202207
KEN-2009-078	2009	Boil extracted isolate	KEN	Kenya	Nairobi	Mbagathi	SAMN40623154	TRUE	Illumina	4516305	97.9	109	W202207
KEN-2009-084	2009	Boil extracted isolate	KEN	Kenya	Nairobi	Mathare	SAMN40623185	TRUE	Illumina	3484080	97.6	80	W202207
KEN-2009-085	2009	Boil extracted isolate	KEN	Kenya	Nairobi	Mathare	SAMN40623152	TRUE	Illumina	1634259	97.5	37	W202207
KEN-2009-087	2009	Boil extracted isolate	KEN	Kenya	Nairobi	Mathare	SAMN40623153	TRUE	Illumina	79088524	98.3	1410	W202207
KEN-2009-089	2009	Boil extracted isolate	KEN	Kenya	Machakos	Machakos		FALSE	Illumina	43232	5.5	0	W202207
KEN-2009-092	2009	Boil extracted isolate	KEN	Kenya	Turkana	Turkana East	SAMN40623197	TRUE	Illumina	7629404	98.3	195	K2020
KEN-2009-095	2009	Boil extracted isolate	KEN	Kenya	Turkana	Turkana East	SAMN40623171	TRUE	Illumina	1379603	97.4	34	W202207
KEN-2009-096	2009	Boil extracted isolate	KEN	Kenya	Turkana	Turkana East		FALSE	Illumina	156198	21.1	2	W202207
KEN-2009-097	2009	Boil extracted isolate	KEN	Kenya	Nairobi	Kibra	SAMN40623143	TRUE	Illumina	9256646	98.3	239	K2020
KEN-2009-098	2009	Boil extracted isolate	KEN	Kenya	Nairobi	Bahati	SAMN40623204	TRUE	Illumina	8709845	98.1	221	K2020
KEN-2009-100	2009	Boil extracted isolate	KEN	Kenya	Kiambu	Kiambu	SAMN40623158	TRUE	Illumina	6624035	98	151	W202207
KEN-2009-101	2009	Boil extracted isolate	KEN	Kenya	Kiambu	Kiambu	SAMN40623157	TRUE	Illumina	3964921	97.7	94	W202207
KEN-2009-103	2009	Boil extracted isolate	KEN	Kenya	Turkana	Turkana North	SAMN40623169	TRUE	Illumina	14198847	97.7	317	W202207
KEN-2009-106	2009	Boil extracted isolate	KEN	Kenya	Turkana	Turkana		FALSE	Illumina	159999	46.7	3	W202207
KEN-2009-110	2009	Boil extracted isolate	KEN	Kenya	Nairobi	Kibra	SAMN40623142	TRUE	Illumina	9869248	98.7	258	K2020
KEN-2009-125	2009	Boil extracted isolate	KEN	Kenya	Kilifi	Malindi	SAMN40623198	TRUE	Illumina	7908774	98.1	205	K2020
KEN-2009-128	2009	Boil extracted isolate	KEN	Kenya	Marsabit	Laisamis	SAMN40623170	TRUE	Illumina	1362155	97.5	29	W202207
KEN-2009-134	2009	Boil extracted isolate	KEN	Kenya	Kisumu	Kisumu	SAMN40623173	TRUE	Illumina	9700635	98.1	218	W202207
KEN-2009-135	2009	Boil extracted isolate	KEN	Kenya	Marsabit	Moyale	SAMN40623187	TRUE	Illumina	8468346	98.2	225	K2020
KEN-2009-136	2009	Boil extracted isolate	KEN	Kenya	Marsabit	Moyale	SAMN40623179	TRUE	Illumina	3895151	98.2	102	K2020
KEN-2009-142	2009	Boil extracted isolate	KEN	Kenya	Isiolo	Isiolo	SAMN40623202	TRUE	Illumina	7089739	98.1	183	K2020
KEN-2009-143	2009	Boil extracted isolate	KEN	Kenya	Isiolo	Isiolo	SAMN40623188	TRUE	Illumina	129506889	97.8	1977	W202207
KEN-2009-147	2009	Boil extracted isolate	KEN	Kenya	Kilifi	Malindi	SAMN40623160	TRUE	Illumina	72632706	97.7	1327	W202207
KEN-2010-002	2010	Boil extracted isolate	KEN	Kenya	Nairobi	Embakasi South	SAMN40623166	TRUE	Illumina	80679246	98.3	1476	W202207
KEN-2010-006	2010	Boil extracted isolate	KEN	Kenya	Machakos	Machakos	SAMN40623155	TRUE	Illumina	10510152	98	230	W202207
KEN-2010-013	2010	Boil extracted isolate	KEN	Kenya	Makueni	Makueni	SAMN40623183	TRUE	Illumina	9771091	97.8	215	W202207
KEN-2010-014	2010	Boil extracted isolate	KEN	Kenya	West Pokot	West pokot	SAMN40623206	TRUE	Illumina	13528572	98.4	327	K2020
KEN-2010-016	2010	Boil extracted isolate	KEN	Kenya	West Pokot	Kapenguria	SAMN40623177	TRUE	Illumina	25129811	97.7	545	W202207
KEN-2010-017	2010	Boil extracted isolate	KEN	Kenya	West Pokot	West Pokot	SAMN40623167	TRUE	Illumina	3177590	97.5	65	W202207
KEN-2010-018	2010	Boil extracted isolate	KEN	Kenya	West Pokot	West Pokot		FALSE	Illumina	57904	9.2	1	W202207
KEN-2010-024	2010	Boil extracted isolate	KEN	Kenya	Nairobi	Embakasi South		FALSE	Illumina	11860968	92.9	283	K2020
KEN-2010-025	2010	Qiagen isolate extract	KEN	Kenya	Kwale	Kwale	SAMN40623194	TRUE	Illumina	74258322	98.5	1637	K2020
KEN-2010-030	2010	Boil extracted isolate	KEN	Kenya	West Pokot	Kapenguria		FALSE	Illumina	206619	60.3	4	W202207
KEN-2010-034	2010	Boil extracted isolate	KEN	Kenya	West Pokot	West pokot	SAMN40623200	TRUE	Illumina	11587940	98.3	285	K2020
KEN-2010-036	2010	Boil extracted isolate	KEN	Kenya	Nairobi	Starehe		FALSE	Illumina	102609701	70.3	5	W202207
KEN-2010-038	2010	Boil extracted isolate	KEN	Kenya	Nairobi	Mbagathi	SAMN40623199	TRUE	Illumina	10584657	98.4	260	K2020
KEN-2010-043	2010	Boil extracted isolate	KEN	Kenya	Kiambu	Kiambu	SAMN40623196	TRUE	Illumina	5525700	97.8	138	K2020
KEN-2010-045	2010	Boil extracted isolate	KEN	Kenya	Nairobi	Kibra	SAMN40623205	TRUE	Illumina	6700086	97.9	179	K2020
KEN-2010-055	2010	Boil extracted isolate	KEN	Kenya	Nairobi	Kibra	SAMN40623207	TRUE	Illumina	11683004	97.9	288	K2020
KEN-2011-001	2011	Boil extracted isolate	KEN	Kenya	Makueni	Makueni	SAMN40623168	TRUE	Illumina	60472895	97.8	1141	W202207
KEN-2011-002	2011	Boil extracted isolate	KEN	Kenya	Nairobi	Mathare	SAMN40623190	TRUE	Illumina	68339009	97.8	1249	W202207
KEN-2011-003	2011	Boil extracted isolate	KEN	Kenya	Nairobi	Kibra	SAMN40623163	TRUE	Illumina	2573924	97.8	58	W202207
KEN-2011-004	2011	Boil extracted isolate	KEN	Kenya	Nairobi	Kibra	SAMN40623162	TRUE	Illumina	3151885	97.5	69	W202207
KEN-2013-001	2013	Boil extracted isolate	KEN	Kenya	Nairobi	Kibra	SAMN40623161	TRUE	Illumina	6586028	97.8	146	W202207
KEN-2014-002	2014	Boil extracted isolate	KEN	Kenya	Nairobi	Kibra		FALSE	Illumina	152474	46.6	3	W202207
KEN-2015-031	2015	Qiagen isolate extract	KEN	Kenya	Kiambu	Kiambu	SAMN40623186	TRUE	Illumina	125104882	99	2483	K2020
KEN-2015-033	2015	Qiagen isolate extract	KEN	Kenya	Kiambu	Kiambu	SAMN40623180	TRUE	Illumina	11515724	97.9	317	K2020
KEN-unknown-035	unknown	Qiagen isolate extract	KEN	Kenya	Kiambu	Kiambu		TRUE	Illumina	176120614	98.8	3015	K2020
KEN-unknown-036	unknown	Qiagen isolate extract	KEN	Kenya	Kiambu	Kiambu		TRUE	Illumina	259923954	99.2	4213	K2020
KEN-unknown-037	unknown	Qiagen isolate extract	KEN	Kenya	Kiambu	Kiambu		TRUE	Illumina	10373705	98.9	314	K2020
KEN-unknown-044	unknown	Qiagen isolate extract	KEN	Kenya	Kiambu	Kiambu		TRUE	Illumina	239009491	99.1	3821	K2020
KEN-2018-082	2018	Isolate filter paper	KEN	Kenya			SAMN40623147	TRUE	Illumina	7841237	98.2	169	K2020
KEN-2018-087	2018	Isolate filter paper	KEN	Kenya			SAMN40623144	TRUE	Illumina	18187033	97.9	264	K2020
KEN-2018-088	2018	Isolate filter paper	KEN	Kenya			SAMN40623201	TRUE	Illumina	12005520	98.7	225	K2020
KEN-2018-091	2018	Isolate filter paper	KEN	Kenya			SAMN40623146	TRUE	Illumina	7303622	97.8	120	K2020
KEN-2019-008	2019	Direct stool spotted filter paper	KEN	Kenya			SAMN40623141	TRUE	Illumina	8395407	98.1	35	K2020
KEN-2019-016	2019	Direct stool spotted filter paper	KEN	Kenya				FALSE	Illumina	9623239	67.8	5	K2020
KEN-2019-048	2019	Direct stool spotted filter paper	KEN	Kenya				FALSE	Illumina	7484022	79.7	6	K2020
KEN-2019-061	2019	Direct stool spotted filter paper	KEN	Kenya			SAMN40623149	TRUE	Illumina	14612337	97.7	179	K2020
KEN-2019-064	2019	Direct stool spotted filter paper	KEN	Kenya			SAMN40623145	TRUE	Illumina	12880997	97.6	57	K2020
KEN-2019-084	2019	Direct stool spotted filter paper	KEN	Kenya				FALSE	Illumina	7048206	96.5	13	K2020
KEN-2019-086	2019	Direct stool spotted filter paper	KEN	Kenya				FALSE	Illumina	7595452	97.6	15	K2020
MWI-VC-02	2015	Qiagen isolate extract	MWI	Malawi	Dedza	Dedza	SAMN40623208	TRUE	Oxford Nanopore	113710	98.9	198	e2019jh1.p1
MWI-VC-07	2015	Qiagen isolate extract	MWI	Malawi	Lilongwe	Lilongwe	SAMN40623209	TRUE	Oxford Nanopore	121765	99	201	e2019jh1.p1
MWI-VC-08	2015	Qiagen isolate extract	MWI	Malawi	Lilongwe	Lilongwe	SAMN40623210	TRUE	Oxford Nanopore	152819	98.9	214	e2019jh1.p1
MWI-VC-10	2015	Qiagen isolate extract	MWI	Malawi	Ntcheu	Ntcheu	SAMN40623211	TRUE	Oxford Nanopore	158102	98.9	232	e2019jh1.p1
MWI-VC-11	2017	Qiagen isolate extract	MWI	Malawi	Karonga	Karonga	SAMN40623212	TRUE	Oxford Nanopore	123667	98.9	196	e2019jh1.p1
MWI-VC-12	2017	Qiagen isolate extract	MWI	Malawi	Karonga	Karonga	SAMN40623213	TRUE	Oxford Nanopore	161738	99	232	e2019jh1.p1
MWI-VC-14	2016	Qiagen isolate extract	MWI	Malawi	Nsanje	Nsanje	SAMN40623214	TRUE	Oxford Nanopore	72917	98.8	107	e2019jh1.p2
MWI-VC-15	2016	Qiagen isolate extract	MWI	Malawi	Nsanje	Nsanje	SAMN40623215	TRUE	Oxford Nanopore	109081	98.9	139	e2019jh1.p2
MWI-VC-17	2016	Qiagen isolate extract	MWI	Malawi	Karonga	Karonga	SAMN40623216	TRUE	Oxford Nanopore	260004	98.9	164	e2019jh1.p2
MWI-VC-19	2016	Qiagen isolate extract	MWI	Malawi	Salima	Salima	SAMN40623217	TRUE	Oxford Nanopore	170578	98.9	145	e2019jh1.p2
MWI-VC-20	2016	Qiagen isolate extract	MWI	Malawi	Salima	Salima	SAMN40623218	TRUE	Oxford Nanopore	353570	98.9	193	e2019jh1.p2
MWI-VC-21	2016	Qiagen isolate extract	MWI	Malawi	Machinga	Machinga	SAMN40623219	TRUE	Oxford Nanopore	118622	98.9	180	e2019jh1.p2
MWI-VC-26	2018	Qiagen isolate extract	MWI	Malawi	Nkhata Bay	Nkhatabay	SAMN40623220	TRUE	Oxford Nanopore	257850	99	195	e2019jh1.p2
MWI-VC-27	2018	Qiagen isolate extract	MWI	Malawi	Dowa	Dowa	SAMN40623221	TRUE	Oxford Nanopore	198972	98.9	156	e2019jh1.p2
MWI-VC-28	2018	Qiagen isolate extract	MWI	Malawi	Dedza	Dedza	SAMN40623222	TRUE	Oxford Nanopore	199360	99	243	e2019jh1.p3
MWI-VC-29	2018	Qiagen isolate extract	MWI	Malawi	Dedza	Dedza	SAMN40623223	TRUE	Oxford Nanopore	199380	99	246	e2019jh1.p3
MWI-VC-31	2018	Qiagen isolate extract	MWI	Malawi	Dowa	Dowa	SAMN40623224	TRUE	Oxford Nanopore	114951	98.8	168	e2019jh1.p3
MWI-VC-32	2018	Qiagen isolate extract	MWI	Malawi	Salima	Salima	SAMN40623225	TRUE	Oxford Nanopore	184321	99	260	e2019jh1.p3
MWI-VC-34	2018	Qiagen isolate extract	MWI	Malawi	Lilongwe	Lilongwe	SAMN40623226	TRUE	Oxford Nanopore	136687	98.9	213	e2019jh1.p3
MWI-VC-35	2018	Qiagen isolate extract	MWI	Malawi	Lilongwe	Lilongwe	SAMN40623227	TRUE	Oxford Nanopore	141157	98.9	220	e2019jh1.p3
TZA-2015-001	2015	Isolate filter paper	TZA	Tanzania	Kusini Unguja	Kusini Unguja	SAMN40623244	TRUE	Illumina	1553568	97.3	42	W202207
TZA-2015-002	2015	Isolate filter paper	TZA	Tanzania	Kusini Unguja	Kusini Unguja	SAMN40623243	TRUE	Illumina	42449099	98	845	W202207
TZA-2015-003	2015	Isolate filter paper	TZA	Tanzania	Kusini Unguja	Kusini Unguja		FALSE	Illumina	46184	6.5	0	W202207
TZA-2015-004	2015	Isolate filter paper	TZA	Tanzania	Kusini Unguja	Kusini Unguja		FALSE	Illumina	68013	12.6	1	W202207
TZA-2015-005	2015	Isolate filter paper	TZA	Tanzania	Kusini Unguja	Kusini Unguja	SAMN40623245	TRUE	Illumina	1309851	97.4	28	W202207
TZA-2016-010	2016	Qiagen isolate extract	TZA	Tanzania	Dar es Salaam	Dar es Salaam	SAMN40623228	TRUE	Illumina	1924111	97.4	46	W202207
TZA-2016-013	2016	Qiagen isolate extract	TZA	Tanzania	Mara	Mara		FALSE	Illumina	841652	3.8	0	W202207
TZA-2016-014	2016	Qiagen isolate extract	TZA	Tanzania	Dodoma	Dodoma		FALSE	Illumina	792291	13	1	W202207
TZA-2017-003	2017	Qiagen isolate extract	TZA	Tanzania	Pwani	Pwani	SAMN40623249	TRUE	Illumina	1795297	97.7	46	W202207
TZA-2017-009	2017	Qiagen isolate extract	TZA	Tanzania	Dar es Salaam	Dar es Salaam	SAMN40623247	TRUE	Illumina	4239984	97.5	92	W202207
TZA-2017-014	2017	Qiagen isolate extract	TZA	Tanzania	Dar es Salaam	Dar es Salaam	SAMN40623246	TRUE	Illumina	76961100	98.3	1390	W202207
TZA-2017-032	2017	Qiagen isolate extract	TZA	Tanzania	Kigoma	Kigoma	SAMN40623248	TRUE	Illumina	1128548	97.7	25	W202207
TZA-2017-039	2017	Qiagen isolate extract	TZA	Tanzania	Katavi	Katavi		FALSE	Illumina	77450	15.2	1	W202207
TZA-2018-024	2018	Qiagen isolate extract	TZA	Tanzania	Arusha	Ngorongoro	SAMN40623233	TRUE	Illumina	10570760	98	283	K2020
TZA-2018-026	2018	Qiagen isolate extract	TZA	Tanzania	Arusha	Ngorongoro	SAMN40623236	TRUE	Illumina	189573799	98.1	3272	K2020
TZA-2018-027	2018	Qiagen isolate extract	TZA	Tanzania	Arusha	Ngorongoro	SAMN40623237	TRUE	Illumina	9297463	98.8	277	K2020
TZA-2018-038	2018	Qiagen isolate extract	TZA	Tanzania	Arusha	Ngorongoro	SAMN40623238	TRUE	Illumina	30582683	98.2	767	K2020
TZA-2018-041	2018	Unknown	TZA	Tanzania	Arusha	Ngorongoro	SAMN40623229	TRUE	Illumina	4475612	97.5	115	W202207
TZA-2018-051	2018	Qiagen isolate extract	TZA	Tanzania	Arusha	Ngorongoro		FALSE	Illumina	3545084	24.9	2	W202207
TZA-2018-052	2018	Unknown	TZA	Tanzania	Arusha	Ngorongoro	SAMN40623230	TRUE	Illumina	1588594	97.7	37	W202207
TZA-2018-066	2018	Qiagen isolate extract	TZA	Tanzania	Arusha	Ngorongoro	SAMN40623235	TRUE	Illumina	4186751	97.7	129	K2020
TZA-2018-068	2018	Qiagen isolate extract	TZA	Tanzania	Kigoma	Uvinza	SAMN40623234	TRUE	Illumina	13522829	98.2	378	K2020
TZA-2018-069	2018	Qiagen isolate extract	TZA	Tanzania	Kigoma	Uvinza	SAMN40623232	TRUE	Illumina	18197354	98.3	494	K2020
TZA-2018-072	2018	Qiagen isolate extract	TZA	Tanzania	Kigoma	Uvinza	SAMN40623231	TRUE	Illumina	1526636	97.4	32	W202207
TZA-2018-074	2018	Qiagen isolate extract	TZA	Tanzania	Kigoma	Uvinza		FALSE	Illumina	5749595	77.7	6	W202207
TZA-2018-177	2018	Isolate filter paper	TZA	Tanzania	Kusini Unguja	Kusini Unguja	SAMN40623239	TRUE	Illumina	2536125	97.6	59	W202207
TZA-2018-178	2018	Isolate filter paper	TZA	Tanzania	Kusini Unguja	Kusini Unguja	SAMN40623240	TRUE	Illumina	2254774	97.5	55	W202207
TZA-2018-179	2018	Isolate filter paper	TZA	Tanzania	Kusini Unguja	Kusini Unguja	SAMN40623241	TRUE	Illumina	1683129	97.4	40	W202207
TZA-2018-181	2018	Isolate filter paper	TZA	Tanzania	Kusini Unguja	Kusini Unguja	SAMN40623242	TRUE	Illumina	2798790	97.6	63	W202207
UGA-2018-006	2018	Isolate filter paper	UGA	Uganda	Hoima	Hoima	SAMN40623252	TRUE	Illumina	1484320	97.6	34	W202207
UGA-2018-009	2018	Isolate filter paper	UGA	Uganda	Kyenjojo	Kyenjojo	SAMN40623250	TRUE	Illumina	10064013	98.2	268	K2020
UGA-2018-010	2018	Isolate filter paper	UGA	Uganda	Kyenjojo	Kyenjojo	SAMN40623253	TRUE	Illumina	1222657	97.7	32	W202207
UGA-2018-026	2018	Isolate filter paper	UGA	Uganda	Kampala	Kampala	SAMN40623251	TRUE	Illumina	9067684	98.1	215	K2020
ZMB-2016-034	2016	Isolate filter paper	ZMB	Zambia	Lusaka	Lusaka	SAMN40623254	TRUE	Illumina	98770786	98.1	1657	W202207
