## Supplementary Data 4 for "Whole genome sequencing and transmission analysis of *Vibrio cholerae* isolates from Eastern and Southern Africa: a genomic epidemiology study"

### Sheet: country_level
Country	Year	Total_Cases
Kenya	2015	13291
Kenya	2009	11425
Kenya	2016	5866
Kenya	2018	5719
Kenya	2019	5208
Kenya	2017	4288
Kenya	2010	3188
Kenya	2008	3091
Kenya	2007	1206
Kenya	2011	74
Kenya	2014	35
Malawi	2009	5751
Malawi	2016	1792
Malawi	2010	1155
Malawi	2008	831
Malawi	2018	812
Malawi	2015	693
Malawi	2007	475
Malawi	2017	344
Malawi	2012	187
Malawi	2011	120
Malawi	2019	23
Tanzania	2007	1609
Tanzania	2008	2911
Tanzania	2009	7700
Tanzania	2010	4469
Tanzania	2011	942
Tanzania	2012	286
Tanzania	2013	270
Tanzania	2015	11563
Tanzania	2016	11360
Tanzania	2017	4895
Tanzania	2018	4777
Uganda	2012	6326
Uganda	2018	4440
Uganda	2008	3726
Uganda	2010	2341
Uganda	2015	1461
Uganda	2009	1095
Uganda	2013	748
Uganda	2016	516
Uganda	2019	358
Uganda	2014	309
Uganda	2007	276
Uganda	2017	252
Zambia	2010	6794
Zambia	2009	4712
Zambia	2018	4082
Zambia	2007	2286
Zambia	2008	2061
Zambia	2017	1794
Zambia	2019	447
Zambia	2011	330
Zambia	2012	198

### Sheet: KEN
NAME_1	cases07	cases09	cases10	cases15
Baringo	0	224	0	0
Bomet	0	0	0	0
Bungoma	0	144	0	0
Busia	107	18	14	0
Elgeyo-Marakwet	0	0	153	0
Embu	0	0	7	231
Garissa	301	35	0	1088
Homa Bay	0	225	0	358
Isiolo	0	772	0	0
Kajiado	0	34	247	0
Kakamega	0	30	0	0
Kericho	0	101	0	0
Kiambu	0	86	24	291
Kilifi	0	170	154	100
Kirinyaga	0	0	0	435
Kisii	0	2	0	0
Kisumu	144	406	0	120
Kitui	0	1854	0	0
Kwale	2	96	121	0
Laikipia	0	0	0	0
Lamu	0	257	4	0
Machakos	0	179	0	41
Makueni	0	403	0	0
Mandera	213	0	0	0
Marsabit	0	2193	22	54
Meru	0	0	4	0
Migori	0	89	153	1020
Mombasa	0	204	752	293
Murang'a	0	0	0	735
Nairobi	0	361	151	1844
Nakuru	0	216	61	392
Nandi	0	80	0	0
Narok	0	0	104	22
Nyamira	0	0	0	0
Nyandarua	0	0	0	0
Nyeri	0	0	0	0
Samburu	0	0	0	0
Siaya	214	127	53	146
Taita Taveta	0	0	0	0
Tana River	0	0	0	0
Tharaka-Nithi	0	0	545	0
Trans Nzoia	0	0	0	23
Turkana	155	3213	103	46
Uasin Gishu	0	0	0	0
Vihiga	0	0	0	0
Wajir	438	250	0	2307
West Pokot	182	0	677	0

### Sheet: TZA
NAME_1	cases15	cases17	cases18
Arusha	357	371	182
Dar es Salaam	156	265	130
Dodoma	307	424	208
Geita	311	318	156
Iringa	207	265	130
Kagera	414	424	208
Kaskazini Pemba	0	0	0
Kaskazini Unguja	0	0	0
Katavi	208	263	130
Kigoma	362	424	208
Kilimanjaro	364	371	182
Kusini Pemba	0	0	0
Kusini Unguja	0	0	0
Lindi	311	317	156
Manyara	310	477	182
Mara	404	477	234
Mbeya	535	370	182
Mjini Magharibi	0	0	0
Morogoro	364	477	234
Mtwara	364	474	234
Mwanza	364	424	208
Njombe	312	318	156
Pwani	364	477	234
Rukwa	207	212	104
Ruvuma	312	459	208
Shinyanga	305	318	156
Simiyu	307	317	156
Singida	312	424	182
Songwe	0	370	130
Tabora	364	423	208
Tanga	519	582	286

### Sheet: MWI
NAME_1	cases15	cases16
Balaka	0	10
Blantyre	66	3
Chikwawa	357	0
Chiradzulu	0	0
Chitipa	0	0
Dedza	1	0
Dowa	0	0
Karonga	0	238
Kasungu	0	3
Likoma	0	0
Lilongwe	7	1
Machinga	0	830
Mangochi	0	65
Mchinji	0	11
Mulanje	0	0
Mwanza	10	0
Mzimba	1	0
Neno	4	0
Nkhata Bay	0	50
Nkhotakota	0	0
Nsanje	227	43
Ntcheu	0	0
Ntchisi	0	0
Phalombe	2	96
Rumphi	3	57
Salima	0	69
Thyolo	0	0
Zomba	0	312

### Sheet: UGA
NAME_1	cases15	cases18
Gulu	30	0
Pader	12	0
Lira	1	2
Lira	1	3
Nakapiripirit	1	39
Katakwi	0	0
Gulu	5	2
Yumbe	0	0
Arua	22	0
Arua	0	0
Pader	0	0
Gulu	0	0
Arua	0	0
Luwero	0	0
Kayunga	0	0
Moroto	0	0
Mbale	0	0
Sironko	0	0
Pallisa	0	0
Kamuli	0	0
Rukungiri	0	0
Kamuli	0	0
Hoima	0	0
Kibale	0	0
Iganga	0	0
Hoima	0	0
Bushenyi	1	3
Mukono	10	1
Masindi	0	0
Masindi	0	0
Kalangala	0	0
Mbarara	0	0
Kumi	0	0
Masaka	1	0
Kasese	0	0
Bugiri	0	0
Masaka	0	0
Kapchorwa	5	27
Sironko	0	2
Kamuli	0	0
Bundibugyo	10	9
Mbale	0	0
Mayuge	0	0
Kabarole	0	0
Bushenyi	0	0
Tororo	0	0
Kabarole	0	0
Nakasongola	0	0
Masindi	0	0
Bushenyi	8	4
Busia	15	0
Wakiso	0	0
Iganga	0	0
Kasese	0	0
Mubende	0	0
Mpigi	1	0
Pallisa	0	0
Jinja	0	0
Mukono	10	1
Mukono	0	0
Mubende	0	0
Kibale	0	0
Kibale	0	0
Kamuli	0	1
Kamuli	0	0
Bundibugyo	0	0
Nakapiripirit	0	0
Kitgum	0	0
Kotido	0	0
Lira	0	1
Adjumani	0	0
Wakiso	0	0
Lira	0	0
Kabarole	0	0
Mpigi	0	0
Gulu	9	1
Hoima	41	31
Mbarara	3	0
Bushenyi	0	0
Mbarara	8	1
Kotido	0	0
Wakiso	2	2
Jinja	2	2
Nebbi	0	0
Kabale	0	0
Kaberamaido	0	0
Rakai	0	0
Kibale	17	90
Jinja	0	0
Ntungamo	0	0
Kibale	5	1
Rakai	0	0
Kaberamaido	0	0
Kalangala	4	6
Masaka	0	0
Kampala	170	83
Kamuli	1	0
Kamwenge	2	0
Kanungu	2	7
Katakwi	0	0
Kasese	183	3
Mbarara	0	0
Soroti	0	0
Mubende	4	0
Katakwi	3	0
Luwero	0	0
Kayunga	0	8
Mbarara	0	0
Kamwenge	0	0
Masindi	0	0
Kiboga	0	0
Pallisa	0	0
Iganga	0	0
Hoima	222	2228
Gulu	0	0
Kanungu	0	0
Masindi	15	0
Tororo	0	0
Kisoro	0	0
Kamwenge	0	0
Kitgum	5	27
Arua	0	0
Apac	3	0
Kapchorwa	0	0
Rakai	0	0
Kumi	7	6
Apac	0	0
Kapchorwa	0	126
Kyenjojo	0	0
Kalangala	0	0
Kiboga	0	2
Kyenjojo	0	10
Lira	0	0
Rakai	0	0
Kotido	0	0
Lake Albert	0	0
Lake Victoria	0	0
Kitgum	0	0
Lira	2	0
Iganga	15	0
Luwero	12	0
Sembabule	0	0
Masaka	9	0
Rakai	1	0
Arua	0	0
Mbale	1	0
Mbale	0	0
Arua	8	1
Apac	0	0
Masaka	10	0
Masindi	10	5
Moroto	0	0
Sembabule	0	0
Mpigi	0	0
Mayuge	2	5
Mbale	18	75
Mbarara	4	14
Bushenyi	4	0
Mubende	2	0
Lira	10	33
Moroto	10	33
Moyo	0	3
Sironko	0	0
Mubende	0	1
Mukono	1	0
Kyenjojo	0	0
Moroto	0	8
Luwero	14	16
Nakasongola	1	0
Mukono	0	0
Bugiri	0	1
Mbale	1	0
Moroto	2	0
Kabale	0	0
Kumi	0	3
Kayunga	0	0
Bundibugyo	9	5
Ntungamo	73	11
Gulu	0	9
Mbarara	0	0
Moyo	0	0
Nebbi	0	0
Gulu	12	0
Lira	0	0
Apac	1	2
Pader	6	0
Nebbi	0	0
Nebbi	1	3
Pallisa	8	1
Nakapiripirit	0	0
Nakapiripirit	0	0
Rakai	16	1
Rukungiri	0	0
Kabale	0	0
Ntungamo	0	0
Bushenyi	0	0
Kabale	0	0
Rukungiri	1	4
Ntungamo	0	0
Mbarara	0	0
Busia	0	0
Sembabule	5	0
Soroti	0	0
Bushenyi	0	0
Sironko	0	3
Soroti	0	4
Soroti	0	0
Arua	0	0
Kapchorwa	0	0
Tororo	28	38
Tororo	0	0
Katakwi	0	0
Arua	0	0
Wakiso	176	2
Moyo	0	0
Nebbi	0	3

### Sheet: ZMB
NAME_1	cases16
Central	68
Copperbelt	28
Eastern	13
Luapula	3
Lusaka	3138
Muchinga	0
North-Western	3
Northern	80
Southern	119
Western	2
