## Supplementary Data 5 for "Whole genome sequencing and transmission analysis of *Vibrio cholerae* isolates from Eastern and Southern Africa: a genomic epidemiology study"

### Sheet: Sheet1
SampleID	median_depth	SampleType	include	raw_read_num
KEN-2007-002	49	Qiagen isolate extract	TRUE	> 1000000
KEN-2007-005	62	Qiagen isolate extract	TRUE	> 1000000
KEN-2007-006	63	Qiagen isolate extract	TRUE	> 1000000
KEN-2007-008	53	Boil extracted isolate	TRUE	> 1000000
KEN-2007-009	3	Boil extracted isolate	FALSE	‚â§ 1000000
KEN-2008-001	50	Boil extracted isolate	TRUE	> 1000000
KEN-2008-002	58	Qiagen isolate extract	TRUE	> 1000000
KEN-2008-005	60	Qiagen isolate extract	TRUE	> 1000000
KEN-2008-006	48	Qiagen isolate extract	TRUE	> 1000000
KEN-2008-007	49	Qiagen isolate extract	TRUE	> 1000000
KEN-2009-001	27	Boil extracted isolate	TRUE	> 1000000
KEN-2009-006	2	Boil extracted isolate	FALSE	‚â§ 1000000
KEN-2009-007	58	Boil extracted isolate	TRUE	> 1000000
KEN-2009-013	46	Boil extracted isolate	TRUE	> 1000000
KEN-2009-015	59	Boil extracted isolate	TRUE	> 1000000
KEN-2009-017	35	Boil extracted isolate	TRUE	> 1000000
KEN-2009-035	63	Qiagen isolate extract	TRUE	> 1000000
KEN-2009-043	43	Boil extracted isolate	TRUE	> 1000000
KEN-2009-046	41	Boil extracted isolate	TRUE	> 1000000
KEN-2009-048	17	Boil extracted isolate	FALSE	‚â§ 1000000
KEN-2009-053	3	Boil extracted isolate	FALSE	‚â§ 1000000
KEN-2009-055	58	Boil extracted isolate	TRUE	> 1000000
KEN-2009-061	42	Boil extracted isolate	TRUE	> 1000000
KEN-2009-065	4	Boil extracted isolate	FALSE	‚â§ 1000000
KEN-2009-073	49	Boil extracted isolate	TRUE	> 1000000
KEN-2009-077	50	Boil extracted isolate	TRUE	> 1000000
KEN-2009-078	50	Boil extracted isolate	TRUE	> 1000000
KEN-2009-084	49	Boil extracted isolate	TRUE	> 1000000
KEN-2009-085	37	Boil extracted isolate	TRUE	> 1000000
KEN-2009-087	48	Boil extracted isolate	TRUE	> 1000000
KEN-2009-089	0	Boil extracted isolate	FALSE	‚â§ 1000000
KEN-2009-092	59	Boil extracted isolate	TRUE	> 1000000
KEN-2009-095	34	Boil extracted isolate	TRUE	> 1000000
KEN-2009-096	2	Boil extracted isolate	FALSE	‚â§ 1000000
KEN-2009-097	58	Boil extracted isolate	TRUE	> 1000000
KEN-2009-098	59	Boil extracted isolate	TRUE	> 1000000
KEN-2009-100	49	Boil extracted isolate	TRUE	> 1000000
KEN-2009-101	51	Boil extracted isolate	TRUE	> 1000000
KEN-2009-103	49	Boil extracted isolate	TRUE	> 1000000
KEN-2009-106	3	Boil extracted isolate	FALSE	‚â§ 1000000
KEN-2009-110	59	Boil extracted isolate	TRUE	> 1000000
KEN-2009-125	59	Boil extracted isolate	TRUE	> 1000000
KEN-2009-128	29	Boil extracted isolate	TRUE	> 1000000
KEN-2009-134	49	Boil extracted isolate	TRUE	> 1000000
KEN-2009-135	60	Boil extracted isolate	TRUE	> 1000000
KEN-2009-136	57	Boil extracted isolate	TRUE	> 1000000
KEN-2009-142	59	Boil extracted isolate	TRUE	> 1000000
KEN-2009-143	48	Boil extracted isolate	TRUE	> 1000000
KEN-2009-147	50	Boil extracted isolate	TRUE	> 1000000
KEN-2010-002	49	Boil extracted isolate	TRUE	> 1000000
KEN-2010-006	48	Boil extracted isolate	TRUE	> 1000000
KEN-2010-013	48	Boil extracted isolate	TRUE	> 1000000
KEN-2010-014	57	Boil extracted isolate	TRUE	> 1000000
KEN-2010-016	50	Boil extracted isolate	TRUE	> 1000000
KEN-2010-017	45	Boil extracted isolate	TRUE	> 1000000
KEN-2010-018	1	Boil extracted isolate	FALSE	‚â§ 1000000
KEN-2010-024	54	Boil extracted isolate	FALSE	> 1000000
KEN-2010-025	60	Qiagen isolate extract	TRUE	> 1000000
KEN-2010-030	4	Boil extracted isolate	FALSE	‚â§ 1000000
KEN-2010-034	58	Boil extracted isolate	TRUE	> 1000000
KEN-2010-036	0	Boil extracted isolate	FALSE	> 1000000
KEN-2010-038	59	Boil extracted isolate	TRUE	> 1000000
KEN-2010-043	57	Boil extracted isolate	TRUE	> 1000000
KEN-2010-045	60	Boil extracted isolate	TRUE	> 1000000
KEN-2010-055	58	Boil extracted isolate	TRUE	> 1000000
KEN-2011-001	50	Boil extracted isolate	TRUE	> 1000000
KEN-2011-002	50	Boil extracted isolate	TRUE	> 1000000
KEN-2011-003	49	Boil extracted isolate	TRUE	> 1000000
KEN-2011-004	49	Boil extracted isolate	TRUE	> 1000000
KEN-2013-001	47	Boil extracted isolate	TRUE	> 1000000
KEN-2014-002	3	Boil extracted isolate	FALSE	‚â§ 1000000
KEN-2015-031	60	Qiagen isolate extract	TRUE	> 1000000
KEN-2015-033	60	Qiagen isolate extract	TRUE	> 1000000
KEN-2015-035	55	Qiagen isolate extract	TRUE	> 1000000
KEN-2015-036	60	Qiagen isolate extract	TRUE	> 1000000
KEN-2015-037	66	Qiagen isolate extract	TRUE	> 1000000
KEN-2015-044	59	Qiagen isolate extract	TRUE	> 1000000
KEN-2018-082	49	Isolate filter paper	TRUE	> 1000000
KEN-2018-087	35	Isolate filter paper	TRUE	> 1000000
KEN-2018-088	44	Isolate filter paper	TRUE	> 1000000
KEN-2018-091	38	Isolate filter paper	TRUE	> 1000000
KEN-2019-008	8	Direct stool spotted filter paper	TRUE	> 1000000
KEN-2019-016	1	Direct stool spotted filter paper	FALSE	> 1000000
KEN-2019-048	1	Direct stool spotted filter paper	FALSE	> 1000000
KEN-2019-061	27	Direct stool spotted filter paper	TRUE	> 1000000
KEN-2019-064	10	Direct stool spotted filter paper	TRUE	> 1000000
KEN-2019-084	4	Direct stool spotted filter paper	FALSE	> 1000000
KEN-2019-086	4	Direct stool spotted filter paper	FALSE	> 1000000
TZA-2015-001	42	Isolate filter paper	TRUE	> 1000000
TZA-2015-002	49	Isolate filter paper	TRUE	> 1000000
TZA-2015-003	0	Isolate filter paper	FALSE	‚â§ 1000000
TZA-2015-004	1	Isolate filter paper	FALSE	‚â§ 1000000
TZA-2015-005	28	Isolate filter paper	TRUE	> 1000000
TZA-2016-010	46	Qiagen isolate extract	TRUE	> 1000000
TZA-2016-013	0	Qiagen isolate extract	FALSE	‚â§ 1000000
TZA-2016-014	1	Qiagen isolate extract	FALSE	‚â§ 1000000
TZA-2017-003	46	Qiagen isolate extract	TRUE	> 1000000
TZA-2017-009	50	Qiagen isolate extract	TRUE	> 1000000
TZA-2017-014	49	Qiagen isolate extract	TRUE	> 1000000
TZA-2017-032	25	Qiagen isolate extract	TRUE	> 1000000
TZA-2017-039	1	Qiagen isolate extract	FALSE	‚â§ 1000000
TZA-2018-024	58	Qiagen isolate extract	TRUE	> 1000000
TZA-2018-026	59	Qiagen isolate extract	TRUE	> 1000000
TZA-2018-027	64	Qiagen isolate extract	TRUE	> 1000000
TZA-2018-038	60	Qiagen isolate extract	TRUE	> 1000000
TZA-2018-051	1	Qiagen isolate extract	FALSE	> 1000000
TZA-2018-066	63	Qiagen isolate extract	TRUE	> 1000000
TZA-2018-068	62	Qiagen isolate extract	TRUE	> 1000000
TZA-2018-069	61	Qiagen isolate extract	TRUE	> 1000000
TZA-2018-072	32	Qiagen isolate extract	TRUE	> 1000000
TZA-2018-074	2	Qiagen isolate extract	FALSE	> 1000000
TZA-2018-177	49	Isolate filter paper	TRUE	> 1000000
TZA-2018-178	51	Isolate filter paper	TRUE	> 1000000
TZA-2018-179	40	Isolate filter paper	TRUE	> 1000000
TZA-2018-181	49	Isolate filter paper	TRUE	> 1000000
UGA-2018-006	34	Isolate filter paper	TRUE	> 1000000
UGA-2018-009	62	Isolate filter paper	TRUE	> 1000000
UGA-2018-010	32	Isolate filter paper	TRUE	> 1000000
UGA-2018-026	59	Isolate filter paper	TRUE	> 1000000
ZMB-2016-034	49	Isolate filter paper	TRUE	> 1000000
